# Multivariate blood biomarkers capture resilience and resistance phenotypes across the Alzheimer’s disease spectrum

**DOI:** 10.64898/2026.08.03.26359415

**Authors:** Kalliopi Mavromati, Connor Dalby, Austin Dibble, Ganna Leonenko, Katherine Birditt, Stelios Lamprou, Lucie Tvrda, Ioannis Konstantinidis, Lynne Hughes, Maura Malpetti, Valentina Escott-Price, Monika Harvey, Alessio Fracasso, Michele Svanera, Terrence Quinn

## Abstract

Alzheimer’s disease pathology and cognitive outcomes frequently diverge, yet current single-axis definitions cannot identify resilient (high pathology, preserved cognition) and resistant (high risk, low pathology) subgroups reliably at scale, obscuring the mechanisms that uncouple pathological burden from cognitive decline. Here, we developed a multivariate blood-based framework integrating 19 molecular assays and six risk instruments in the Bio-Hermes-001 cohort (n=1,009). Unsupervised clustering identified resilient (n=91) and resistant (n=81) subgroups, together comprising 17% of the cohort, with distinct amyloid, tau, and neurodegeneration profiles. Amyloid-PET yielded convergent but only partially overlapping classifications. Proteomic, cytokine, and polygenic profiling further distinguished resistance through an APOE-centred genomic signature and resilience through neuroinflammatory markers associated with progression toward clinical Alzheimer’s disease. A four-biomarker panel (Aβ40, p-tau217, p-tau181, NfL) reproduced subgroup assignments with 83% accuracy. These findings support resilience and resistance as molecularly distinct subgroups and provide a scalable framework for pathology-informed stratification and mechanistic investigation.
