## Supplementary Materials Table ST4 for "Multivariate blood biomarkers capture resilience and resistance phenotypes across the Alzheimer’s disease spectrum"

### Sheet: Sheet1
				Outcome
	Resistant (N = 81) compared to High Pathology and High Risk (N = 210)			Resilient (N = 91) compared to High Pathology MCI (N = 107)			Resilient (N = 91) compared to High Pathology AD (N = 158)
Protein	t	df	p	t	df	p	t	df	p
A1L4H1	1.32	186	0.999	0.52	187	0.982	-0.01	187	0.994
ApoE4	3.22	215	0.146	1.24	195	0.982	3.51	242	0.13
B9A064	0.43	136	0.999	0.51	193	0.982	0.25	192	0.994
O00187	0.05	176	0.999	0.09	180	0.982	0.21	188	0.994
O00299	0.94	181	0.999	0.97	195	0.982	-1.11	193	0.994
O00391	0.89	155	0.999	0.8	195	0.982	-0.61	186	0.994
O00533	-0.66	132	0.999	0.27	179	0.982	0.93	188	0.994
O14791	-0.64	135	0.999	-1.06	186	0.982	0.05	204	0.994
O14950	-0.11	171	0.999	0.41	146	0.982	-0.86	133	0.994
O43866	0.53	181	0.999	1.47	149	0.982	-1.76	186	0.994
O75015	0.45	160	0.999	1.59	195	0.982	0.94	211	0.994
O75636	-1.63	130	0.999	-1.1	187	0.982	-0.62	157	0.994
O75882	-1.54	140	0.999	-1.4	177	0.982	-2.54	165	0.423
O95445	-1.14	144	0.999	-0.55	175	0.982	0.07	176	0.994
O95810	0.23	198	0.999	0.61	179	0.982	-0.85	140	0.994
P00338	1.02	258	0.999	-0.71	159	0.982	-0.56	186	0.994
P00450	-0.52	146	0.999	-0.89	191	0.982	-1.27	176	0.994
P00451	0.75	287	0.999	1.49	121	0.982	-0.16	191	0.994
P00488	-1.54	172	0.999	0.13	191	0.982	-1.4	203	0.994
P00558	0.28	212	0.999	0.83	191	0.982	-0.2	201	0.994
P00734	0.1	166	0.999	-0.23	190	0.982	-0.63	179	0.994
P00736	-0.31	151	0.999	-0.33	186	0.982	0.75	180	0.994
P00738	-0.18	155	0.999	-0.01	176	0.995	1.45	247	0.994
P00740	-1.14	133	0.999	-0.26	180	0.982	-0.21	176	0.994
P00742	-0.37	144	0.999	-1.23	187	0.982	-1.26	177	0.994
P00746	1.93	164	0.929	0.57	194	0.982	0.42	175	0.994
P00747	-1.06	157	0.999	-0.64	192	0.982	-0.18	223	0.994
P00748	-1.14	139	0.999	1.43	187	0.982	-0.53	177	0.994
P00751	-0.41	141	0.999	1.85	196	0.982	0.5	185	0.994
P00915	0.67	197	0.999	-0.21	165	0.982	-0.26	148	0.994
P00918	1.3	289	0.999	0.14	158	0.982	-0.71	171	0.994
P01008	-1.52	150	0.999	0.47	193	0.982	-1.02	219	0.994
P01009	3.71	288	0.037	-0.22	177	0.982	2.47	235	0.423
P01011	2.08	174	0.929	2.67	192	0.982	1.55	213	0.994
P01019	-1.61	158	0.999	1.13	182	0.982	-0.08	181	0.994
P01023	2.56	196	0.544	0.57	191	0.982	2.35	239	0.448
P01024	-1.15	167	0.999	-0.82	190	0.982	-2.65	171	0.375
P01031	-1.16	139	0.999	0.55	186	0.982	-0.33	201	0.994
P01033	0.81	162	0.999	1.32	191	0.982	0.01	173	0.994
P01034	0.17	159	0.999	0.75	195	0.982	-0.62	188	0.994
P01042	0.83	151	0.999	-1.24	190	0.982	-1.7	179	0.994
P01344	0.95	155	0.999	0.54	190	0.982	-0.2	181	0.994
P01762	-0.84	141	0.999	-0.26	195	0.982	1.67	211	0.994
P01780	-0.01	143	0.999	0.6	192	0.982	0.28	200	0.994
P01834	0.97	174	0.999	0.55	122	0.982	-2.22	195	0.557
P01857	-1.11	108	0.999	-0.05	192	0.991	0.58	187	0.994
P01859	0.02	123	0.999	-0.43	179	0.982	-1.21	159	0.994
P01861	0.1	116	0.999	0.44	195	0.982	-0.67	176	0.994
P01871	1.8	267	0.999	0.73	114	0.982	-0.72	170	0.994
P01876	-0.69	169	0.999	-0.24	195	0.982	-1.13	168	0.994
P02647	-0.86	126	0.999	-0.12	192	0.982	0.35	207	0.994
P02649	-1.29	137	0.999	-0.41	196	0.982	0.32	222	0.994
P02652	-2.04	144	0.929	0.16	181	0.982	1.15	178	0.994
P02654	-1.12	148	0.999	-0.76	182	0.982	1.47	224	0.994
P02655	-0.65	127	0.999	-0.71	190	0.982	-0.31	201	0.994
P02656	0.13	172	0.999	-0.88	185	0.982	-0.63	192	0.994
P02671	3.89	220	0.037	1.07	146	0.982	3.38	204	0.13
P02675	1.4	222	0.999	1	185	0.982	2.42	234	0.433
P02679	0.56	194	0.999	0.83	175	0.982	1.62	231	0.994
P02741	-0.58	142	0.999	0.74	178	0.982	-0.59	246	0.994
P02743	0.89	160	0.999	0.61	195	0.982	0.29	221	0.994
P02745	-0.02	156	0.999	0.88	188	0.982	0.04	184	0.994
P02746	-0.42	147	0.999	-0.99	177	0.982	1.67	202	0.994
P02747	0.03	142	0.999	-0.32	181	0.982	-0.23	166	0.994
P02748	1.21	139	0.999	1.12	195	0.982	0.93	221	0.994
P02749	2.24	180	0.849	0.01	192	0.995	0.23	200	0.994
P02750	0.99	147	0.999	0.77	189	0.982	0.25	187	0.994
P02751	-1.46	171	0.999	-2.18	147	0.982	-1.54	161	0.994
P02753	0.88	144	0.999	0.1	196	0.982	-2.84	182	0.328
P02760	1.1	154	0.999	0.74	192	0.982	-1.71	195	0.994
P02763	0.31	159	0.999	0.11	189	0.982	0.77	221	0.994
P02765	-0.59	127	0.999	0.59	195	0.982	0.53	186	0.994
P02766	1.05	147	0.999	0.52	187	0.982	0.68	185	0.994
P02768	-0.2	156	0.999	0.96	174	0.982	-0.36	155	0.994
P02774	0.04	155	0.999	0.18	195	0.982	1.24	196	0.994
P02775	2.26	214	0.849	-0.13	189	0.982	-0.68	178	0.994
P02776	0.96	180	0.999	-1.08	183	0.982	-0.09	211	0.994
P02786	-0.12	140	0.999	0.98	182	0.982	-0.01	161	0.994
P02787	-0.19	144	0.999	-0.09	192	0.982	-0.12	196	0.994
P02790	1.61	168	0.999	0.49	182	0.982	-0.3	168	0.994
P03950	0.77	154	0.999	1.36	194	0.982	0.15	205	0.994
P03951	1.17	198	0.999	0.08	189	0.982	0.58	234	0.994
P03952	-1.62	150	0.999	-1.35	172	0.982	-2.47	186	0.423
P04003	1.22	153	0.999	0.87	195	0.982	0.19	208	0.994
P04004	-1.95	134	0.929	-0.4	193	0.982	-2.8	196	0.328
P04040	0.39	169	0.999	0.11	194	0.982	-0.41	182	0.994
P04070	0.04	145	0.999	-0.21	194	0.982	0.87	193	0.994
P04075	-0.01	167	0.999	0.47	180	0.982	0.11	189	0.994
P04114	-0.66	153	0.999	-0.88	191	0.982	0.27	199	0.994
P04180	-2.26	133	0.849	-0.55	180	0.982	-0.1	185	0.994
P04196	-1.43	136	0.999	-2.43	175	0.982	-2.74	161	0.337
P04217	0.95	164	0.999	-0.09	180	0.982	-0.73	186	0.994
P04264	1.22	256	0.999	1.27	110	0.982	1.29	233	0.994
P04275	-0.26	167	0.999	-1.12	169	0.982	-1.21	154	0.994
P04278	0.17	171	0.999	0.7	194	0.982	0.32	182	0.994
P04406	0.32	200	0.999	1.03	196	0.982	-0.47	177	0.994
P05062	-0.78	120	0.999	1.33	191	0.982	0.26	189	0.994
P05090	-0.1	146	0.999	1.14	193	0.982	2.03	227	0.794
P05106	0.08	163	0.999	0.41	192	0.982	0.08	206	0.994
P05109	1.37	219	0.999	0.96	112	0.982	0.12	186	0.994
P05154	-0.09	168	0.999	-1.27	191	0.982	-1.56	207	0.994
P05155	0.73	134	0.999	0.18	190	0.982	0.68	198	0.994
P05156	-0.01	142	0.999	-1.06	186	0.982	-1.26	186	0.994
P05160	0.03	150	0.999	0.05	183	0.991	-1.27	174	0.994
P05362	0.32	157	0.999	-0.89	182	0.982	-0.99	177	0.994
P05452	-0.81	119	0.999	0.06	191	0.991	1.54	196	0.994
P05543	-0.33	160	0.999	-1.02	193	0.982	-1.06	198	0.994
P05546	-1.21	133	0.999	-0.49	194	0.982	0.33	197	0.994
P06276	-1.46	135	0.999	-1.08	183	0.982	-0.52	184	0.994
P06396	0.28	185	0.999	-0.52	196	0.982	0.17	203	0.994
P06681	-0.48	132	0.999	0.19	185	0.982	0.11	195	0.994
P06702	1.36	230	0.999	1.07	114	0.982	0.06	136	0.994
P06727	1.94	182	0.929	-1.65	175	0.982	-0.34	191	0.994
P07195	0.6	221	0.999	0.08	174	0.982	-0.74	178	0.994
P07225	-0.02	149	0.999	-0.42	190	0.982	1.12	216	0.994
P07237	0.82	167	0.999	1.78	195	0.982	-0.25	192	0.994
P07339	1.96	194	0.929	-0.35	186	0.982	1	207	0.994
P07357	0.4	158	0.999	-0.21	190	0.982	0.34	194	0.994
P07358	-0.78	146	0.999	0.05	166	0.991	0.59	185	0.994
P07359	-0.3	151	0.999	0.55	184	0.982	-0.24	187	0.994
P07360	-0.45	139	0.999	-0.54	183	0.982	-1.19	183	0.994
P07437	0.22	167	0.999	0.85	191	0.982	-0.23	176	0.994
P07478	-0.14	154	0.999	1	188	0.982	1.27	199	0.994
P07737	0.81	158	0.999	-0.35	186	0.982	-0.43	158	0.994
P07996	0.81	183	0.999	0.16	196	0.982	-0.03	214	0.994
P08185	-0.16	132	0.999	-0.22	185	0.982	0.97	199	0.994
P08253	0.43	145	0.999	-0.09	188	0.982	0.32	180	0.994
P08514	-0.14	175	0.999	0.63	196	0.982	-0.22	206	0.994
P08519	2.79	213	0.4	0.35	174	0.982	1.12	193	0.994
P08567	-0.56	160	0.999	0.25	189	0.982	-0.4	164	0.994
P08571	0	137	0.999	0.27	181	0.982	-0.12	207	0.994
P08603	-1.12	136	0.999	-2.02	191	0.982	-2.82	184	0.328
P08697	-0.15	180	0.999	-0.54	181	0.982	-1.44	182	0.994
P09172	-0.58	128	0.999	-0.4	184	0.982	-1.28	170	0.994
P09871	0.2	141	0.999	-0.59	186	0.982	-0.31	189	0.994
P0C0L4	-0.17	134	0.999	1.87	194	0.982	-0.16	192	0.994
P0C0L5	-0.66	148	0.999	1.79	196	0.982	0.81	201	0.994
P0DJI8	-0.35	204	0.999	0.81	195	0.982	0.76	209	0.994
P10643	0.73	133	0.999	1.07	163	0.982	1.11	158	0.994
P10909	-0.31	161	0.999	0.97	195	0.982	1.91	223	0.853
P11021	0.39	147	0.999	0.72	191	0.982	0.24	207	0.994
P11142	1.4	215	0.999	0.88	196	0.982	-0.49	177	0.994
P11226	0.8	129	0.999	1.32	188	0.982	0.84	194	0.994
P11279	0.46	142	0.999	0.75	180	0.982	0.01	158	0.994
P11597	0.23	143	0.999	0.35	184	0.982	-0.17	174	0.994
P12111	1.87	159	0.929	-0.32	190	0.982	-0.07	178	0.994
P12259	0.39	149	0.999	0.52	188	0.982	0.33	207	0.994
P12270	-1.08	138	0.999	-0.65	193	0.982	0.64	205	0.994
P12814	-0.11	178	0.999	1.01	195	0.982	-0.08	186	0.994
P12955	-0.79	128	0.999	0.42	188	0.982	0.49	208	0.994
P13591	0.47	149	0.999	0.59	190	0.982	0.26	197	0.994
P13671	-0.52	145	0.999	-0.52	194	0.982	-0.54	203	0.994
P13796	0.06	153	0.999	1	191	0.982	-1.01	173	0.994
P14151	0.31	143	0.999	0.59	196	0.982	0.42	200	0.994
P14543	1.06	134	0.999	-0.08	193	0.982	-0.57	184	0.994
P14618	0.76	194	0.999	1.05	196	0.982	-0.14	211	0.994
P14625	0.17	164	0.999	1.46	196	0.982	0.69	243	0.994
P15144	-0.22	141	0.999	1.06	195	0.982	-0.3	194	0.994
P15169	-0.1	134	0.999	0.48	185	0.982	0.09	202	0.994
P16070	0.01	153	0.999	-0.27	191	0.982	0.05	198	0.994
P17936	-0.08	134	0.999	0.47	183	0.982	-0.44	172	0.994
P18065	0.24	145	0.999	2.01	196	0.982	0.29	196	0.994
P18206	0.58	193	0.999	0.72	189	0.982	-0.48	177	0.994
P18428	1.39	177	0.999	0.31	195	0.982	1.94	238	0.853
P19320	-0.1	142	0.999	1.65	194	0.982	-0.02	183	0.994
P19652	0.76	141	0.999	0.75	192	0.982	0.37	226	0.994
P19823	-1.22	164	0.999	-0.7	194	0.982	0.34	200	0.994
P19827	-1.47	141	0.999	-0.93	187	0.982	-0.19	166	0.994
P20742	0.24	129	0.999	-0.4	164	0.982	-0.53	202	0.994
P20851	-0.19	136	0.999	0.23	174	0.982	0.55	189	0.994
P21333	0	170	0.999	0.46	186	0.982	-0.36	178	0.994
P22105	-0.05	147	0.999	0.97	188	0.982	0.1	196	0.994
P22352	-1.71	128	0.999	1	194	0.982	2.21	218	0.557
P22692	1.27	176	0.999	0.84	189	0.982	0.77	204	0.994
P22792	-0.29	141	0.999	-0.54	179	0.982	0.07	207	0.994
P22891	-0.23	127	0.999	0.29	185	0.982	-0.22	157	0.994
P23142	-0.79	127	0.999	-0.09	192	0.982	1.73	204	0.994
P23470	1.95	213	0.929	-1.19	155	0.982	-1.43	148	0.994
P24593	-0.15	141	0.999	0.03	189	0.995	-0.14	197	0.994
P25311	1.44	171	0.999	-0.69	184	0.982	0.16	186	0.994
P26038	0.41	163	0.999	0.77	193	0.982	-0.8	167	0.994
P26927	0.06	151	0.999	-0.27	173	0.982	-0.25	178	0.994
P27169	0.11	167	0.999	-1.4	179	0.982	2.39	220	0.434
P27487	-0.79	143	0.999	-0.1	177	0.982	-0.75	184	0.994
P27797	1.09	198	0.999	1.11	196	0.982	-0.28	199	0.994
P27918	-0.67	133	0.999	0.98	190	0.982	0.81	170	0.994
P29622	-0.84	155	0.999	-0.19	185	0.982	-0.44	177	0.994
P30101	0.84	217	0.999	1.04	182	0.982	-0.12	144	0.994
P32119	0.54	249	0.999	0.63	178	0.982	-0.11	179	0.994
P33151	-0.39	138	0.999	0.23	187	0.982	-0.54	182	0.994
P33908	-0.38	145	0.999	0.18	190	0.982	0.16	197	0.994
P35443	0.51	158	0.999	-0.02	192	0.995	-0.43	183	0.994
P35542	-2.14	112	0.929	-0.23	173	0.982	-1.24	172	0.994
P35579	0.75	198	0.999	0.72	195	0.982	-0.4	191	0.994
P35858	-1.4	133	0.999	0.16	188	0.982	-0.04	191	0.994
P36955	0.08	169	0.999	-0.82	192	0.982	-1.5	162	0.994
P36980	-0.24	156	0.999	0.16	192	0.982	-1.91	173	0.853
P37802	0.42	174	0.999	0.44	188	0.982	0.46	202	0.994
P37837	0.65	146	0.999	0.38	191	0.982	-0.66	221	0.994
P39060	0.75	168	0.999	0.01	183	0.995	-1.04	167	0.994
P40197	0.34	155	0.999	0.87	190	0.982	-0.23	217	0.994
P41222	1.23	205	0.999	0.36	193	0.982	-0.83	202	0.994
P43121	0.86	151	0.999	0.68	189	0.982	0.39	187	0.994
P43251	-0.15	149	0.999	0.68	187	0.982	-0.29	178	0.994
P43652	-1.35	133	0.999	-1.38	159	0.982	-1.01	156	0.994
P48735	-0.13	171	0.999	-0.05	175	0.991	-0.58	150	0.994
P48740	-0.31	135	0.999	0.86	190	0.982	-0.43	176	0.994
P49747	0.68	168	0.999	0.64	195	0.982	1.8	213	0.994
P49908	0.65	178	0.999	-0.39	188	0.982	0.33	193	0.994
P51884	1.17	173	0.999	-0.82	196	0.982	-0.35	193	0.994
P55056	-0.47	129	0.999	-0.94	176	0.982	-1.03	154	0.994
P55058	0.81	165	0.999	-0.13	180	0.982	0.71	193	0.994
P55290	0.54	139	0.999	0.7	192	0.982	-0.61	186	0.994
P60660	-0.68	121	0.999	0.57	196	0.982	0.36	232	0.994
P61224	-0.19	200	0.999	0.63	196	0.982	0.39	217	0.994
P61626	1.51	253	0.999	1.29	116	0.982	0.5	187	0.994
P61769	1.65	153	0.999	-0.17	194	0.982	-1.26	153	0.994
P62258	1.52	199	0.999	1.49	194	0.982	0.39	212	0.994
P63104	0.24	185	0.999	0.51	187	0.982	-0.13	178	0.994
P63261	-0.25	149	0.999	0.1	188	0.982	0.03	214	0.994
P63267	0.41	218	0.999	-0.08	174	0.982	-0.16	169	0.994
P67936	-0.14	168	0.999	0.32	195	0.982	0.42	236	0.994
P68366	0.23	189	0.999	0.32	180	0.982	-0.29	174	0.994
P68871	-0.55	102	0.999	-0.39	159	0.982	-0.4	144	0.994
P69905	-0.66	89	0.999	-0.65	139	0.982	-0.71	110	0.994
P80108	-0.26	143	0.999	0.61	190	0.982	0.87	192	0.994
P98160	0.12	153	0.999	0.62	192	0.982	-0.52	195	0.994
Q01459	0.71	152	0.999	0.95	196	0.982	0.35	218	0.994
Q01518	0.18	154	0.999	0.64	168	0.982	-0.73	147	0.994
Q02985	-1.29	125	0.999	-0.58	173	0.982	-0.52	173	0.994
Q03591	0.98	158	0.999	0.5	190	0.982	0.12	190	0.994
Q04756	-0.29	146	0.999	-0.95	185	0.982	-1.25	182	0.994
Q06033	0.47	163	0.999	0.72	187	0.982	0.93	196	0.994
Q07954	-0.06	148	0.999	0.72	192	0.982	-0.56	203	0.994
Q08380	-0.6	118	0.999	0.25	193	0.982	0.67	218	0.994
Q12794	0.28	131	0.999	0.48	193	0.982	-0.22	196	0.994
Q12805	-0.06	132	0.999	-0.86	187	0.982	-0.62	191	0.994
Q13093	0.52	141	0.999	0.72	192	0.982	0.9	173	0.994
Q13201	1.48	204	0.999	1.82	194	0.982	0.25	196	0.994
Q13740	1.89	156	0.929	0.69	196	0.982	-1.13	188	0.994
Q13790	-0.5	141	0.999	0.44	180	0.982	0.78	199	0.994
Q13822	-0.8	141	0.999	-0.6	175	0.982	-1.37	149	0.994
Q14126	1.3	170	0.999	1.51	193	0.982	1.26	210	0.994
Q14515	1.16	142	0.999	-0.31	192	0.982	-0.96	187	0.994
Q14520	-1.67	132	0.999	-0.66	177	0.982	-1.27	169	0.994
Q14624	-0.67	142	0.999	0.77	187	0.982	-0.75	180	0.994
Q15113	1.12	166	0.999	-0.93	177	0.982	-1.41	175	0.994
Q15166	2.74	155	0.4	2.53	193	0.982	1.33	205	0.994
Q15485	1.41	162	0.999	0.54	188	0.982	0.26	184	0.994
Q15582	1.27	156	0.999	1.4	194	0.982	0.82	171	0.994
Q15848	-0.07	134	0.999	0.41	186	0.982	1.95	223	0.853
Q16610	-0.46	162	0.999	0.41	187	0.982	-0.44	198	0.994
Q562R1	0.47	165	0.999	1.83	189	0.982	0.29	216	0.994
Q6EMK4	0.33	146	0.999	0.8	193	0.982	-1.15	179	0.994
Q6UXB8	0.42	206	0.999	0.76	191	0.982	-0.29	171	0.994
Q6YHK3	1.03	159	0.999	1.25	191	0.982	0.31	195	0.994
Q6ZS72	0.75	155	0.999	0.32	190	0.982	0.87	193	0.994
Q76LX8	-0.53	141	0.999	1.01	192	0.982	-0.86	170	0.994
Q7Z7G0	-0.12	175	0.999	0.78	191	0.982	0.34	177	0.994
Q86U17	-0.62	139	0.999	-0.63	188	0.982	1.55	197	0.994
Q86UD1	1.03	136	0.999	1.79	194	0.982	-0.13	186	0.994
Q86UX7	0.01	172	0.999	1.21	188	0.982	-0.28	157	0.994
Q86VB7	0.35	139	0.999	0.73	194	0.982	-0.46	183	0.994
Q8IU80	0.8	154	0.999	-0.17	195	0.982	-0.18	201	0.994
Q8NBP7	0.34	144	0.999	0.65	189	0.982	-0.44	182	0.994
Q8WUH2	0.45	149	0.999	-0.96	192	0.982	0.51	190	0.994
Q8WZ42	0.85	142	0.999	0.69	189	0.982	1.42	173	0.994
Q92820	0.38	146	0.999	-0.19	168	0.982	0.35	208	0.994
Q92954	-0.83	149	0.999	0.04	182	0.992	0.98	192	0.994
Q96IY4	-0.23	139	0.999	0.11	180	0.982	-0.72	177	0.994
Q96KN2	-0.85	146	0.999	-0.27	173	0.982	-0.99	185	0.994
Q96PD5	-1.66	142	0.999	0.6	193	0.982	-0.74	196	0.994
Q99784	0.27	151	0.999	1.4	195	0.982	0.08	201	0.994
Q99969	1.89	181	0.929	0	194	0.997	-0.03	199	0.994
Q9BQE3	-0.31	173	0.999	0.13	191	0.982	-0.82	203	0.994
Q9BTY2	-0.65	144	0.999	-1	186	0.982	-1.28	173	0.994
Q9BXR6	-0.48	142	0.999	0.08	183	0.982	-0.57	188	0.994
Q9BXY5	-1.2	131	0.999	0.21	196	0.982	0.64	197	0.994
Q9H4B7	0.2	180	0.999	0.89	188	0.982	-0.04	166	0.994
Q9HDC9	1.59	166	0.999	1.11	196	0.982	1.03	202	0.994
Q9NPG3	-0.81	96	0.999	0.3	196	0.982	0.13	207	0.994
Q9NPH3	-0.21	127	0.999	0.03	167	0.994	-0.01	153	0.994
Q9NQ79	-0.07	147	0.999	0.69	192	0.982	0.63	212	0.994
Q9NZP8	0.1	160	0.999	-0.25	192	0.982	-1.15	211	0.994
Q9UGM5	-0.17	141	0.999	1.05	195	0.982	0.55	191	0.994
Q9UHG3	-0.78	131	0.999	0.9	185	0.982	0.87	196	0.994
Q9UK55	0.2	143	0.999	0.49	195	0.982	-0.5	212	0.994
Q9ULI3	1.05	158	0.999	0.73	194	0.982	0.29	211	0.994
Q9UNW1	-1.42	149	0.999	0.2	176	0.982	-0.1	177	0.994
Q9Y2G3	0.23	158	0.999	0.67	196	0.982	0.7	186	0.994
Q9Y490	0.39	199	0.999	0.79	194	0.982	-0.46	177	0.994
Q9Y5Y7	-0.36	149	0.999	-0.86	193	0.982	-1.08	164	0.994
Q9Y6R7	0.54	148	0.999	0.22	182	0.982	-0.14	190	0.994
Q9Y6U3	0.41	161	0.999	1.03	195	0.982	1.48	223	0.994
